# Acute exercise rewires the proteomic landscape of human immune cells

**DOI:** 10.1101/2025.01.30.25321196

**Authors:** David Walzik, Niklas Joisten, Alan J Metcalfe, Sebastian Proschinger, Alexander Schenk, Charlotte Wenzel, Alessa L. Henneberg, Martin Schneider, Silvia Calderazzo, Andreas Groll, Carsten Watzl, Christiane A. Opitz, Dominic Helm, Philipp Zimmer

## Abstract

Exercise-driven alterations of the immune system are a key mechanism in the prevention and treatment of various diseases. Here, we performed mass spectrometry-based proteomics analysis on peripheral blood mononuclear cells (PBMCs) at a depth of >6000 proteins. Comparing time– and workload-matched high-intensity interval exercise (HIIE) and moderate-intensity continuous exercise (MICE) we discover versatile changes in the proteomic makeup of PBMCs and reveal profound alterations related to effector function and immune cell activation pathways within one hour after exercise. These changes were more pronounced after HIIE compared to MICE and occurred despite identical immune cell mobilization patterns between the two exercise conditions. We further identify an immunoproteomic signature that effectively predicts cardiorespiratory fitness. This study provides a reliable data resource that expands our knowledge on how exercise modulates the immune system, and delivers biological evidence supporting the WHO 2020 guidelines, which highlight exercise intensity as a relevant factor to maintain health.
