## Supplementary material for "Acute exercise rewires the proteomic landscape of human immune cells": Table S1

### Sheet: Participant characteristics
ID	Exercise sequence	Sex	Age [years]	Height [cm]	Weight [kg]	BMI [kg m-2]	Hormonal contraception	VO2peak [mL min-1 kg-1]	HRmax [min-1]	RPEmax [A.U.]	RER [A.U.]
2	HIIE-MICE	Male	31-35	168	59.4	21	N/A	66.9	191	20	1.17
4	HIIE-MICE	Female	26-30	170	63.9	22.1	Yes	50.7	189	20	1.08
8	HIIE-MICE	Male	31-35	184	74.5	22.2	N/A	58.1	153	20	1.13
9	HIIE-MICE	Female	26-30	176	75.4	23.2	No	53	181	20	1.03
12	HIIE-MICE	Female	31-35	168	61.9	21.9	No	50.1	161	18	1.02
13	HIIE-MICE	Male	31-35	175	75.1	24.5	N/A	47.6	169	20	1.02
15	HIIE-MICE	Male	26-30	184	72.5	21.4	N/A	65.2	175	20	1.13
17	HIIE-MICE	Female	26-30	172	60.1	20.3	Yes	53.4	193	19	1.05
23	HIIE-MICE	Male	31-35	184	80.2	23.7	N/A	66	182	20	0.97
26	HIIE-MICE	Female	21-25	175	65.3	21.3	No	56.5	176	20	1.01
3	MICE-HIIE	Female	26-30	169	71	24.9	No	49.6	191	18	1.09
5	MICE-HIIE	Male	21-25	181	71.6	21.9	N/A	68.9	185	20	1.11
6	MICE-HIIE	Male	26-30	173	77.9	23.3	N/A	51.5	188	20	1.11
7	MICE-HIIE	Male	31-35	189	75.1	21	N/A	63.3	168	17	1.07
10	MICE-HIIE	Male	31-35	187	84.1	24	N/A	63.6	182	20	1.05
11	MICE-HIIE	Female	31-35	170	60	20.8	No	50.9	N/A	19	1.06
14	MICE-HIIE	Male	26-30	185	76	27.2	N/A	54.1	193	20	1.05
16	MICE-HIIE	Female	31-35	164	63.5	23.6	No	55.3	177	18	1.06
18	MICE-HIIE	Female	26-30	173	52	17.4	No	57.6	201	20	1.08
19	MICE-HIIE	Female	26-30	168	50.5	17.9	No	64.3	175	20	1.02
21	MICE-HIIE	Female	31-35	178	59.7	18.8	No	56	181	20	1.08
22	MICE-HIIE	Male	31-35	192	94.4	25.6	N/A	51.6	185	17	1.15
24	MICE-HIIE	Male	31-35	191	89.2	24.5	N/A	49.5	184	19	1.09
27	MICE-HIIE	Female	21-25	171	59.6	20.4	No	55.6	193	20	1.02
		Overall participant characteristics
			Age [years]	Height [cm]	Weight [kg]	BMI [kg m-2]	Hormonal contraception	VO2peak [mL min-1 kg-1]	HRmax [min-1]	RPEmax [A.U.]	RER [A.U.]
		Mean	29.6667	176.958	69.7042	22.2042	2	56.6375	181.435	19.375	1.06875
		SD	4.33055	8.25927	11.1714	2.38209		6.42541	11.2687	1.0135	0.0486614
		Maximum	35	192	94.4	27.2		68.9	201	20	1.17
		Minimum	21	164	50.5	17.4		47.6	153	17	0.97
		HIIE-MICE
			Age [years]	Height [cm]	Weight [kg]	BMI [kg m-2]	Hormonal contraception	VO2peak [mL min-1 kg-1]	HRmax [min-1]	RPEmax [A.U.]	RER [A.U.]
		Mean	30	175.6	68.83	22.16	2	56.75	177	19.7	1.061
		SD	3.94405	6.43256	7.50778	1.29632		7.08445	13.0724	0.674949	0.0641959
		Max	35	184	80.2	24.5		66.9	193	20	1.17
		Min	22	168	59.4	20.3		47.6	153	18	0.97
		MICE-HIIE
			Age [years]	Height [cm]	Weight [kg]	BMI [kg m-2]	Hormonal contraception	VO2peak [mL min-1 kg-1]	HRmax [min-1]	RPEmax [A.U.]	RER [A.U.]
		Mean	29.4286	177.929	70.3286	22.2357	0	56.5571	184.846	19.1429	1.07429
		SD	4.71845	9.46625	13.4451	2.9788		6.18717	8.69718	1.16732	0.0354562
		Max	35	192	94.4	27.2		68.9	201	20	1.15
		Min	21	164	50.5	17.4		49.5	168	17	1.02
		p-value	0.757692	0.50809	0.753791	0.940822		0.944112	0.0985726	0.190319	0.521723
		Note: A two-sided unpaired t-test was calculated to compare intervention sequences.
