## Supplementary material for "Acute exercise rewires the proteomic landscape of human immune cells": Table S2

### Sheet: Immune cell counts
ID	Condition	Timepoint	Day	Sex	Vital lymphoctes	T cells	NK cells	B cells	CD4+ cells	CD8+ cells	NKT cells	Regulatory T cells	CD56dim cells	CD56bright cells
4	HIIE	Baseline	Day 1	Female	29942	17763	7346	2344	11034	5653	1203	42	7208	135
5	HIIE	Baseline	Day 2	Male	22444	14079	4405	1198	10368	2399	650	74	4281	121
6	HIIE	Baseline	Day 2	Male	17163	8918	3863	907	4615	2741	2192	71	3632	226
7	HIIE	Baseline	Day 2	Male	32932	21853	3090	2437	13056	7698	2993	81	2940	149
8	HIIE	Baseline	Day 1	Male	30483	15098	3377	1395	6153	7941	2263	56	3326	52
9	HIIE	Baseline	Day 1	Female	49437	33557	6693	5710	22299	9414	1572	93	6209	478
10	HIIE	Baseline	Day 2	Male	22996	12390	6923	1246	8419	2828	745	111	6808	114
11	HIIE	Baseline	Day 2	Female	22902	14655	3351	1785	7705	5113	2108	43	3146	200
12	HIIE	Baseline	Day 1	Female	17366	10629	2710	1830	6816	2605	1537	27	2617	89
13	HIIE	Baseline	Day 1	Male	35854	17606	4310	1673	9748	6836	11246	49	4234	76
14	HIIE	Baseline	Day 2	Male	32092	15157	9884	3365	9578	4691	1426	227	9744	140
15	HIIE	Baseline	Day 1	Male	18680	10490	3400	2697	6487	3456	1051	44	3319	79
16	HIIE	Baseline	Day 2	Female	26063	13345	4587	5741	7478	4938	857	28	4236	349
17	HIIE	Baseline	Day 1	Female	17178	11978	1434	1985	8491	2893	1397	374	1378	56
18	HIIE	Baseline	Day 2	Female	29377	20329	3678	3809	12991	5806	1070	139	3579	98
19	HIIE	Baseline	Day 2	Female	22412	14957	3147	2517	10893	3480	910	149	3031	113
21	HIIE	Baseline	Day 2	Female	25063	15668	4975	1639	10363	3258	1556	254	4753	220
22	HIIE	Baseline	Day 2	Male	28210	18150	4405	1392	10677	6578	3380	193	4290	112
23	HIIE	Baseline	Day 1	Male	23181	12442	4189	3220	7391	3517	2266	102	4132	55
24	HIIE	Baseline	Day 2	Male	25954	17108	2325	3027	10681	5974	2046	230	2215	109
26	HIIE	Baseline	Day 1	Female	23378	12322	5695	2866	7996	3475	1044	160	5526	166
27	HIIE	Baseline	Day 2	Female	33885	22567	1803	7531	14677	6622	1169	118	1680	119
4	HIIE	Post exercise	Day 1	Female	27596	10553	8616	2093	6056	3446	1314	36	8430	185
5	HIIE	Post exercise	Day 2	Male	22716	10842	6636	978	7192	1697	899	35	6383	248
6	HIIE	Post exercise	Day 2	Male	37099	17277	8741	1374	7099	6357	6287	71	8139	594
7	HIIE	Post exercise	Day 2	Male	31955	16148	4010	1793	7863	7130	3202	39	3830	178
8	HIIE	Post exercise	Day 1	Male	31842	18499	5284	1957	7442	9673	3097	41	5204	78
9	HIIE	Post exercise	Day 1	Female	41178	17482	15043	2649	10165	5367	2200	57	14491	544
10	HIIE	Post exercise	Day 2	Male	36967	17136	13882	1779	11602	4239	1304	142	13633	241
11	HIIE	Post exercise	Day 2	Female	46864	25433	7954	6411	12808	9745	5073	71	7257	693
12	HIIE	Post exercise	Day 1	Female	17873	9908	3272	1629	6155	2409	2074	21	3133	138
13	HIIE	Post exercise	Day 1	Male	47858	21505	6463	2914	11487	8645	15432	53	6317	143
14	HIIE	Post exercise	Day 2	Male	34768	14471	9294	3456	8025	5355	1767	125	9082	212
15	HIIE	Post exercise	Day 1	Male	18278	9150	4377	2480	5002	3637	1342	16	4274	101
16	HIIE	Post exercise	Day 2	Female	24383	9909	7743	3162	4600	4322	1265	20	7198	534
17	HIIE	Post exercise	Day 1	Female	25982	12625	5691	2091	7162	4257	4617	250	5602	88
18	HIIE	Post exercise	Day 2	Female	28584	19557	2783	4340	12334	5650	1383	127	2525	258
19	HIIE	Post exercise	Day 2	Female	23777	14469	2963	3850	10355	3410	1114	119	2759	201
21	HIIE	Post exercise	Day 2	Female	30093	14110	9402	2518	7860	3569	2830	196	8970	417
22	HIIE	Post exercise	Day 2	Male	30092	17199	6342	1398	9539	6631	4177	146	6119	214
23	HIIE	Post exercise	Day 1	Male	22716	9829	5825	2640	4903	2946	2793	66	5752	71
24	HIIE	Post exercise	Day 2	Male	33523	19352	5747	2208	10015	8696	4600	143	5574	173
26	HIIE	Post exercise	Day 1	Female	24384	12802	5692	3082	7629	4156	1723	181	5413	271
27	HIIE	Post exercise	Day 2	Female	34813	19522	3213	7840	11553	6454	1836	72	2996	215
4	HIIE	1h post exercise	Day 1	Female	15346	9091	3036	1686	5817	2683	530	27	2903	127
5	HIIE	1h post exercise	Day 2	Male	21924	15506	1949	3190	11850	2962	335	103	1692	255
6	HIIE	1h post exercise	Day 2	Male	33735	17957	5539	2621	10453	5390	2868	104	5026	506
7	HIIE	1h post exercise	Day 2	Male	29685	20648	1420	2896	13127	6698	2305	104	1177	242
8	HIIE	1h post exercise	Day 1	Male	22880	12518	906	1709	7676	4142	904	44	851	52
9	HIIE	1h post exercise	Day 1	Female	35532	26704	3471	3553	18486	7086	1069	86	3040	429
10	HIIE	1h post exercise	Day 2	Male	21354	14204	3751	1454	10539	2591	589	138	3557	191
11	HIIE	1h post exercise	Day 2	Female	27757	18161	2308	4447	12103	4326	1870	110	1704	604
12	HIIE	1h post exercise	Day 1	Female	18697	12017	2418	2604	8215	2731	927	50	2287	131
13	HIIE	1h post exercise	Day 1	Male	27670	19132	1419	2889	13363	5062	3412	77	1318	101
14	HIIE	1h post exercise	Day 2	Male	33119	14998	10872	3971	8443	5521	1691	147	10562	306
15	HIIE	1h post exercise	Day 1	Male	12984	8469	777	2706	5699	2435	483	20	708	68
16	HIIE	1h post exercise	Day 2	Female	19320	10950	3205	3613	6026	4295	567	34	2851	351
17	HIIE	1h post exercise	Day 1	Female	5697	3711	613	779	2627	896	471	105	587	26
18	HIIE	1h post exercise	Day 2	Female	23363	17387	1087	3813	11726	4768	591	205	963	124
19	HIIE	1h post exercise	Day 2	Female	25527	18594	1957	3530	14367	3627	800	205	1789	163
21	HIIE	1h post exercise	Day 2	Female	28933	17637	5345	3295	11810	4125	1687	346	4921	421
22	HIIE	1h post exercise	Day 2	Male	24561	17830	2003	2110	11642	5550	2029	164	1833	166
23	HIIE	1h post exercise	Day 1	Male	12872	7091	1483	2383	4838	1551	855	37	1416	66
24	HIIE	1h post exercise	Day 2	Male	30142	21096	2209	3391	14181	6361	2394	286	2018	190
26	HIIE	1h post exercise	Day 1	Female	18552	9190	2424	2213	6421	2141	650	198	2238	179
27	HIIE	1h post exercise	Day 2	Female	27335	17234	1651	6707	10715	5504	1015	97	1476	173
4	MICE	Baseline	Day 2	Female	17789	11299	3225	1912	7048	3671	695	38	3131	94
5	MICE	Baseline	Day 1	Male	23131	13246	3783	2489	10072	1987	600	68	3714	69
6	MICE	Baseline	Day 1	Male	8979	4010	2554	298	1746	1336	1245	19	2443	109
7	MICE	Baseline	Day 1	Male	33720	22024	2473	2070	13590	7249	2999	138	2288	183
8	MICE	Baseline	Day 2	Male	26551	11418	3319	889	4923	5550	1573	20	3294	24
9	MICE	Baseline	Day 2	Female	32320	22291	3679	4145	15748	5414	1077	38	3339	335
10	MICE	Baseline	Day 1	Male	34400	18522	10287	1363	12193	4406	1131	137	10127	159
11	MICE	Baseline	Day 1	Female	31815	18498	4595	4261	9806	6608	2860	53	4387	205
12	MICE	Baseline	Day 2	Female	12355	4810	1634	3945	3228	1039	696	9	1502	130
13	MICE	Baseline	Day 2	Male	32082	19224	2646	1869	12349	6032	7636	69	2505	139
14	MICE	Baseline	Day 1	Male	33147	15544	7049	4990	10277	4539	877	204	6933	115
15	MICE	Baseline	Day 2	Male	23188	15823	2534	2472	9882	5249	1201	61	2424	110
16	MICE	Baseline	Day 1	Female	28408	17967	4256	3229	9652	7151	918	106	4006	247
17	MICE	Baseline	Day 2	Female	27567	19155	3082	2300	13972	4460	2240	296	2970	111
18	MICE	Baseline	Day 1	Female	13678	7486	1665	3610	4830	2059	586	236	1589	76
19	MICE	Baseline	Day 1	Female	24131	15323	4301	2618	10676	4032	1115	144	4183	115
21	MICE	Baseline	Day 1	Female	34899	15966	7960	2552	9965	3736	1681	230	7743	215
22	MICE	Baseline	Day 1	Male	30802	18932	5566	1679	11611	6375	3760	319	5432	130
23	MICE	Baseline	Day 2	Male	24533	14948	3297	3090	9729	3868	1860	147	3234	63
24	MICE	Baseline	Day 1	Male	24512	14801	3363	2576	9058	5096	2926	189	3172	190
26	MICE	Baseline	Day 2	Female	31177	22915	4282	2388	15432	5919	897	237	4035	243
27	MICE	Baseline	Day 1	Female	33940	24046	2523	5326	15620	7221	1159	204	2315	207
4	MICE	Post exercise	Day 2	Female	20408	10253	7039	1402	6002	3419	1052	46	6944	90
5	MICE	Post exercise	Day 1	Male	23196	11312	5980	2641	7714	1732	805	50	5833	146
6	MICE	Post exercise	Day 1	Male	13694	5512	3518	772	2463	1694	1950	32	3168	341
7	MICE	Post exercise	Day 1	Male	35112	18499	3509	1840	10137	6721	2588	91	3341	167
8	MICE	Post exercise	Day 2	Male	19195	10054	2890	725	4035	5131	1610	20	2859	30
9	MICE	Post exercise	Day 2	Female	44887	19682	15310	3154	11320	6046	2691	50	14346	953
10	MICE	Post exercise	Day 1	Male	32392	15462	12877	1094	10584	3709	1013	176	12710	163
11	MICE	Post exercise	Day 1	Female	41103	23224	7496	4041	11106	9337	4583	104	7140	351
12	MICE	Post exercise	Day 2	Female	18370	6893	4854	3213	4401	1637	1544	14	4664	188
13	MICE	Post exercise	Day 2	Male	38695	18242	5262	1743	10238	6910	12285	46	5121	140
14	MICE	Post exercise	Day 1	Male	31258	12784	7128	3360	7443	4479	1196	150	6951	175
15	MICE	Post exercise	Day 2	Male	21383	12844	3846	1749	7630	4511	1506	43	3718	128
16	MICE	Post exercise	Day 1	Female	25156	10910	8866	1783	5732	4199	896	59	8596	268
17	MICE	Post exercise	Day 2	Female	30255	14556	7065	1780	8731	4491	5185	175	6908	156
18	MICE	Post exercise	Day 1	Female	24672	13451	3605	6040	8403	3764	1059	117	3360	244
19	MICE	Post exercise	Day 1	Female	23904	15010	3532	3141	10623	3696	1214	134	3395	133
21	MICE	Post exercise	Day 1	Female	34884	19762	7794	3115	12330	4665	2771	185	7262	525
22	MICE	Post exercise	Day 1	Male	27748	15594	6132	1487	9346	5447	3590	169	5973	151
23	MICE	Post exercise	Day 2	Male	32382	14923	7577	4123	8218	4164	3185	104	7478	99
24	MICE	Post exercise	Day 1	Male	37096	15293	10034	1907	5707	8921	8235	80	9816	213
26	MICE	Post exercise	Day 2	Female	27945	15392	8518	1753	9414	4812	1387	178	8171	340
27	MICE	Post exercise	Day 1	Female	35384	25869	3557	3966	16619	7953	1197	213	3349	206
4	MICE	1h post exercise	Day 2	Female	13050	8676	1186	1395	5558	2723	443	46	1084	102
5	MICE	1h post exercise	Day 1	Male	24075	16392	2006	4147	12687	2716	504	64	1859	145
6	MICE	1h post exercise	Day 1	Male	20618	7232	2784	1283	4084	2017	1460	37	2549	230
7	MICE	1h post exercise	Day 1	Male	35294	25288	1847	3375	15979	8240	3327	110	1657	189
8	MICE	1h post exercise	Day 2	Male	16424	11646	1207	1380	6402	4646	1227	42	1149	58
9	MICE	1h post exercise	Day 2	Female	34952	25428	3042	4284	17851	6224	720	72	2582	456
10	MICE	1h post exercise	Day 1	Male	25802	15913	5747	1751	11593	3474	819	171	5599	145
11	MICE	1h post exercise	Day 1	Female	35370	22793	3064	5520	13864	6300	2580	91	2617	445
12	MICE	1h post exercise	Day 2	Female	12589	5748	1261	4372	3983	1250	467	8	1138	122
13	MICE	1h post exercise	Day 2	Male	28478	18167	1336	2663	12643	4895	2976	84	1210	126
15	MICE	1h post exercise	Day 2	Male	23546	15770	1635	3157	10003	5100	906	61	1505	130
16	MICE	1h post exercise	Day 1	Female	33414	22192	4253	4536	12169	8748	1158	166	3775	476
17	MICE	1h post exercise	Day 2	Female	21787	15643	1949	2877	11573	3616	792	246	1828	120
18	MICE	1h post exercise	Day 1	Female	18360	9179	1925	6102	5874	2438	610	102	1764	159
19	MICE	1h post exercise	Day 1	Female	23682	16300	2052	3815	12160	3609	833	151	1922	129
21	MICE	1h post exercise	Day 1	Female	28768	17856	3094	3888	11885	4377	1517	213	2770	319
22	MICE	1h post exercise	Day 1	Male	25355	17453	2983	1932	11694	5015	2341	217	2834	146
23	MICE	1h post exercise	Day 2	Male	18972	12292	1360	3060	8534	2880	1412	140	1273	86
24	MICE	1h post exercise	Day 1	Male	26979	15325	2817	3732	9016	5897	4216	178	2601	216
26	MICE	1h post exercise	Day 2	Female	29069	19498	3990	3626	12737	5520	1274	263	3646	338
27	MICE	1h post exercise	Day 1	Female	41710	30863	1556	7437	19183	10225	1270	264	1341	210
				Sum	3537855	2042387	589962	377748	1263961	626497	275178	15303	562854	26747
				Mean	27006.5	15590.7	4503.53	2883.57	9648.56	4782.42	2100.6	116.817	4296.6	204.176
				SD	7956.13	5263.61	2934.68	1466.81	3603.06	2054.79	2177.91	79.621	2869.15	147.79
				Max	49437	33557	15310	7840	22299	10225	15432	374	14491	953
				Min	5697	3711	613	298	1746	896	335	8	587	24

### Sheet: Cluster shifts
Population	Condition	Timepoint	Percent of all immune cells
CD4+ T cells	HIIE	Baseline	52.2
CD4+ T cells	HIIE	Post exercise	45.1
CD4+ T cells	HIIE	1h post exercise	57.4
CD4+ T cells	MICE	Baseline	52.2
CD4+ T cells	MICE	Post exercise	45.8
CD4+ T cells	MICE	1h post exercise	56
CD8+ T cells	HIIE	Baseline	20.8
CD8+ T cells	HIIE	Post exercise	21.4
CD8+ T cells	HIIE	1h post exercise	19.9
CD8+ T cells	MICE	Baseline	20.1
CD8+ T cells	MICE	Post exercise	20.5
CD8+ T cells	MICE	1h post exercise	20.9
CD56dim cells	HIIE	Baseline	13.7
CD56dim cells	HIIE	Post exercise	19.2
CD56dim cells	HIIE	1h post exercise	8.64
CD56dim cells	MICE	Baseline	13
CD56dim cells	MICE	Post exercise	20.1
CD56dim cells	MICE	1h post exercise	7.43
CD56bright cells	HIIE	Baseline	1.53
CD56bright cells	HIIE	Post exercise	2.14
CD56bright cells	HIIE	1h post exercise	1.55
CD56bright cells	MICE	Baseline	1.49
CD56bright cells	MICE	Post exercise	2.01
CD56bright cells	MICE	1h post exercise	1.31
NKT cells	HIIE	Baseline	3.37
NKT cells	HIIE	Post exercise	4.31
NKT cells	HIIE	1h post exercise	1.93
NKT cells	MICE	Baseline	3.23
NKT cells	MICE	Post exercise	4.17
NKT cells	MICE	1h post exercise	1.99
B cells	HIIE	Baseline	8.4
B cells	HIIE	Post exercise	7.8
B cells	HIIE	1h post exercise	10.5
B cells	MICE	Baseline	9.9
B cells	MICE	Post exercise	7.42
B cells	MICE	1h post exercise	12.4

### Sheet: ∆ cluster shifts (HIIE-MICE)
Population	Timepoint	Delta
CD56bright cells	Baseline	0.04
CD56bright cells	Post exercise	0.13
CD56bright cells	1h post exercise	0.24
CD56dim cells	Baseline	0.7
CD56dim cells	Post exercise	-0.9
CD56dim cells	1h post exercise	1.21
CD4+ T cells	Baseline	0
CD4+ T cells	Post exercise	-0.7
CD4+ T cells	1h post exercise	1.4
CD8+ T cells	Baseline	0.7
CD8+ T cells	Post exercise	0.9
CD8+ T cells	1h post exercise	-1
NKT cells	Baseline	0.14
NKT cells	Post exercise	0.14
NKT cells	1h post exercise	-0.06
B cells	Baseline	-1.5
B cells	Post exercise	0.38
B cells	1h post exercise	-1.9
