## Supplementary material for "Acute exercise rewires the proteomic landscape of human immune cells": Table S3

### Sheet: Linear mixed models
Population	LMM	Estimate	Std. Error	df	t value	Pr(>|t|)
Lymphocytes	(Intercept)	1.82806	0.130352	50.5485	14.0241	4.6977e-19
Lymphocytes	TimepointPost exercise	0.848086	0.12428	104.017	6.82398	6.05451e-10
Lymphocytes	Timepoint1h post exercise	-0.570927	0.12428	104.017	-4.59387	1.22513e-05
Lymphocytes	ConditionMICE	-0.0682864	0.12428	104.017	-0.549455	0.583871
Lymphocytes	TimepointPost exercise:ConditionMICE	-0.148341	0.175759	104.017	-0.844003	0.400605
Lymphocytes	Timepoint1h post exercise:ConditionMICE	0.183129	0.17698	104.085	1.03474	0.303187
T cells	(Intercept)	1.09006	0.0723321	45.1637	15.0703	3.09662e-19
T cells	TimepointPost exercise	0.2396	0.0648594	104.037	3.69415	0.000353708
T cells	Timepoint1h post exercise	-0.2853	0.0648594	104.037	-4.39875	2.63865e-05
T cells	ConditionMICE	-0.0525332	0.0648594	104.037	-0.809955	0.419815
T cells	TimepointPost exercise:ConditionMICE	-0.0562673	0.091725	104.037	-0.613434	0.540928
T cells	Timepoint1h post exercise:ConditionMICE	0.107024	0.092365	104.094	1.15871	0.249227
NK cells	(Intercept)	0.297408	0.041	67.9885	7.25386	4.94451e-10
NK cells	TimepointPost exercise	0.295767	0.0445549	103.845	6.63827	1.4801e-09
NK cells	Timepoint1h post exercise	-0.157707	0.0445549	103.845	-3.53962	0.000601095
NK cells	ConditionMICE	-0.027518	0.0445549	103.845	-0.61762	0.538178
NK cells	TimepointPost exercise:ConditionMICE	0.0127653	0.0630101	103.845	0.202591	0.839851
NK cells	Timepoint1h post exercise:ConditionMICE	0.0258609	0.0634419	103.951	0.407631	0.684383
B cells	(Intercept)	0.189218	0.0292008	45.7415	6.47988	5.63951e-08
B cells	TimepointPost exercise	0.0692916	0.0263828	104.027	2.6264	0.00993212
B cells	Timepoint1h post exercise	-0.0162733	0.0263828	104.027	-0.616816	0.538704
B cells	ConditionMICE	0.00488177	0.0263828	104.027	0.185036	0.853561
B cells	TimepointPost exercise:ConditionMICE	-0.052034	0.0373109	104.027	-1.39461	0.166106
B cells	Timepoint1h post exercise:ConditionMICE	0.0254641	0.0375711	104.085	0.677758	0.499429
CD4+ T cells	(Intercept)	0.682662	0.0496237	38.5492	13.7568	1.87583e-16
CD4+ T cells	TimepointPost exercise	0.0587773	0.0401084	104.027	1.46546	0.145811
CD4+ T cells	Timepoint1h post exercise	-0.142352	0.0401084	104.027	-3.54918	0.000581585
CD4+ T cells	ConditionMICE	-0.0216264	0.0401084	104.027	-0.539198	0.590902
CD4+ T cells	TimepointPost exercise:ConditionMICE	-0.0145395	0.0567218	104.027	-0.256331	0.798202
CD4+ T cells	Timepoint1h post exercise:ConditionMICE	0.0462093	0.0571196	104.07	0.808993	0.420365
CD8+ T cells	(Intercept)	0.325857	0.0275942	47.4306	11.8089	9.99197e-16
CD8+ T cells	TimepointPost exercise	0.129684	0.0254336	104.042	5.09891	1.53964e-06
CD8+ T cells	Timepoint1h post exercise	-0.107995	0.0254336	104.042	-4.24617	4.74114e-05
CD8+ T cells	ConditionMICE	-0.0229656	0.0254336	104.042	-0.902963	0.368631
CD8+ T cells	TimepointPost exercise:ConditionMICE	-0.0300375	0.0359686	104.042	-0.835102	0.405574
CD8+ T cells	Timepoint1h post exercise:ConditionMICE	0.0506498	0.0362191	104.103	1.39843	0.164957
NKT cells	(Intercept)	0.151655	0.0412022	49.9056	3.68075	0.000570763
NKT cells	TimepointPost exercise	0.12788	0.039016	104.035	3.27764	0.00142349
NKT cells	Timepoint1h post exercise	-0.0858555	0.039016	104.035	-2.20052	0.0299809
NKT cells	ConditionMICE	-0.0286912	0.039016	104.035	-0.73537	0.463769
NKT cells	TimepointPost exercise:ConditionMICE	0.00369764	0.0551769	104.035	0.0670142	0.946699
NKT cells	Timepoint1h post exercise:ConditionMICE	0.0362875	0.0555605	104.102	0.653118	0.51512
Regulatory T cells	(Intercept)	0.00879155	0.0012989	31.0196	6.76847	1.40282e-07
Regulatory T cells	TimepointPost exercise	-0.000535536	0.000857085	104.009	-0.624835	0.533448
Regulatory T cells	Timepoint1h post exercise	-0.00185918	0.000857085	104.009	-2.16919	0.0323458
Regulatory T cells	ConditionMICE	-0.000463568	0.000857085	104.009	-0.540866	0.589756
Regulatory T cells	TimepointPost exercise:ConditionMICE	0.000318205	0.0012121	104.009	0.262523	0.793437
Regulatory T cells	Timepoint1h post exercise:ConditionMICE	0.000226227	0.00122065	104.035	0.185333	0.853329
CD56dim cells	(Intercept)	0.287674	0.0399842	69.2515	7.19469	5.79591e-10
CD56dim cells	TimepointPost exercise	0.282711	0.0437638	103.823	6.45994	3.44653e-09
CD56dim cells	Timepoint1h post exercise	-0.158876	0.0437638	103.823	-3.6303	0.000441391
CD56dim cells	ConditionMICE	-0.0283818	0.0437638	103.823	-0.648523	0.518079
CD56dim cells	TimepointPost exercise:ConditionMICE	0.0158909	0.0618914	103.823	0.256754	0.797877
CD56dim cells	Timepoint1h post exercise:ConditionMICE	0.0268879	0.062315	103.932	0.431484	0.66701
CD56bright cells	(Intercept)	0.00991318	0.00208045	45.7641	4.76493	1.94367e-05
CD56bright cells	TimepointPost exercise	0.0125678	0.00187972	104.039	6.68599	1.17218e-09
CD56bright cells	Timepoint1h post exercise	0.000806136	0.00187972	104.039	0.428859	0.668913
CD56bright cells	ConditionMICE	0.000640909	0.00187972	104.039	0.340959	0.733822
CD56bright cells	TimepointPost exercise:ConditionMICE	-0.00321018	0.00265833	104.039	-1.20759	0.229942
CD56bright cells	Timepoint1h post exercise:ConditionMICE	-0.000779472	0.00267687	104.097	-0.291188	0.771487

### Sheet: ANOVAs
Population	ANOVA	Sum Sq	Mean Sq	NumDF	DenDF	F value	Pr(>F)
Lymphocytes	Timepoint	34.7899	17.395	2	104.062	102.383	2.62626e-25
Lymphocytes	Condition	0.105078	0.105078	1	104.062	0.618466	0.433405
Lymphocytes	Timepoint:Condition	0.597654	0.298827	2	104.062	1.75883	0.177329
T cells	Timepoint	4.26422	2.13211	2	104.075	46.0757	4.65924e-15
T cells	Condition	0.0414692	0.0414692	1	104.075	0.896164	0.346005
T cells	Timepoint:Condition	0.14892	0.0744601	2	104.075	1.60911	0.205003
NK cells	Timepoint	4.52974	2.26487	2	103.916	103.719	1.73071e-25
NK cells	Condition	0.00701111	0.00701111	1	103.916	0.321073	0.572185
NK cells	Timepoint:Condition	0.00362843	0.00181421	2	103.916	0.0830817	0.920337
B cells	Timepoint	0.0594547	0.0297274	2	104.065	3.8826	0.0236459
B cells	Condition	0.00051656	0.00051656	1	104.065	0.0674662	0.795575
B cells	Timepoint:Condition	0.033971	0.0169855	2	104.065	2.21842	0.1139
CD4+ T cells	Timepoint	0.663746	0.331873	2	104.056	18.7547	1.10761e-07
CD4+ T cells	Condition	0.00400622	0.00400622	1	104.056	0.226398	0.635205
CD4+ T cells	Timepoint:Condition	0.0217498	0.0108749	2	104.056	0.614557	0.542832
CD8+ T cells	Timepoint	0.853696	0.426848	2	104.083	59.9879	4.68943e-18
CD8+ T cells	Condition	0.00846953	0.00846953	1	104.083	1.19028	0.277792
CD8+ T cells	Timepoint:Condition	0.0360077	0.0180038	2	104.083	2.5302	0.0845326
NKT cells	Timepoint	0.876414	0.438207	2	104.079	26.1699	6.20673e-10
NKT cells	Condition	0.00771672	0.00771672	1	104.08	0.460846	0.498736
NKT cells	Timepoint:Condition	0.00861387	0.00430694	2	104.079	0.257212	0.773694
Regulatory T cells	Timepoint	7.29874e-05	3.64937e-05	2	104.026	4.51624	0.0131566
Regulatory T cells	Condition	2.60143e-06	2.60143e-06	1	104.026	0.321938	0.571668
Regulatory T cells	Timepoint:Condition	5.89327e-07	2.94664e-07	2	104.026	0.0364658	0.964203
CD56dim cells	Timepoint	4.29386	2.14693	2	103.895	101.905	3.19622e-25
CD56dim cells	Condition	0.00652169	0.00652169	1	103.896	0.309555	0.57915
CD56dim cells	Timepoint:Condition	0.00397286	0.00198643	2	103.895	0.0942868	0.910099
CD56bright cells	Timepoint	0.00338272	0.00169136	2	104.077	43.5166	1.84301e-14
CD56bright cells	Condition	1.55198e-05	1.55198e-05	1	104.078	0.399306	0.528833
CD56bright cells	Timepoint:Condition	6.15861e-05	3.07931e-05	2	104.077	0.792267	0.455529

### Sheet: Pairwise comparisons
Population	Condition	contrast	estimate	SE	df	t.ratio	p.value
Lymphocytes	HIIE	Baseline - Post exercise	-0.848086	0.12428	104.001	-6.82398	1.81728e-09
Lymphocytes	HIIE	Baseline - 1h post exercise	0.570927	0.12428	104.001	4.59387	3.67592e-05
Lymphocytes	HIIE	Post exercise - 1h post exercise	1.41901	0.12428	104.001	11.4179	1.39543e-19
Lymphocytes	MICE	Baseline - Post exercise	-0.699745	0.12428	104.001	-5.63038	4.61405e-07
Lymphocytes	MICE	Baseline - 1h post exercise	0.387798	0.126011	104.135	3.0775	0.00800383
Lymphocytes	MICE	Post exercise - 1h post exercise	1.08754	0.126011	104.135	8.63057	2.25022e-13
T cells	HIIE	Baseline - Post exercise	-0.2396	0.0648594	104	-3.69415	0.00106129
T cells	HIIE	Baseline - 1h post exercise	0.2853	0.0648594	104	4.39875	7.91816e-05
T cells	HIIE	Post exercise - 1h post exercise	0.5249	0.0648594	104	8.0929	3.46145e-12
T cells	MICE	Baseline - Post exercise	-0.183333	0.0648594	104	-2.82662	0.0169278
T cells	MICE	Baseline - 1h post exercise	0.178276	0.0657654	104.112	2.71079	0.0235571
T cells	MICE	Post exercise - 1h post exercise	0.361609	0.0657654	104.112	5.49847	8.24713e-07
NK cells	HIIE	Baseline - Post exercise	-0.295767	0.0445549	104.001	-6.63827	4.42008e-09
NK cells	HIIE	Baseline - 1h post exercise	0.157707	0.0445549	104.001	3.53962	0.00180227
NK cells	HIIE	Post exercise - 1h post exercise	0.453474	0.0445549	104.001	10.1779	8.0805e-17
NK cells	MICE	Baseline - Post exercise	-0.308532	0.0445549	104.001	-6.92477	1.11783e-09
NK cells	MICE	Baseline - 1h post exercise	0.131846	0.0451685	104.209	2.91899	0.0129104
NK cells	MICE	Post exercise - 1h post exercise	0.440379	0.0451685	104.209	9.7497	7.18762e-16
B cells	HIIE	Baseline - Post exercise	-0.0692916	0.0263828	104	-2.6264	0.0297974
B cells	HIIE	Baseline - 1h post exercise	0.0162733	0.0263828	104	0.616816	1
B cells	HIIE	Post exercise - 1h post exercise	0.085565	0.0263828	104	3.24321	0.00476768
B cells	MICE	Baseline - Post exercise	-0.0172576	0.0263828	104	-0.654125	1
B cells	MICE	Baseline - 1h post exercise	-0.00919082	0.0267512	104.115	-0.343567	1
B cells	MICE	Post exercise - 1h post exercise	0.00806681	0.0267512	104.115	0.30155	1
CD4+ T cells	HIIE	Baseline - Post exercise	-0.0587773	0.0401084	104	-1.46546	0.437435
CD4+ T cells	HIIE	Baseline - 1h post exercise	0.142352	0.0401084	104	3.54918	0.00174493
CD4+ T cells	HIIE	Post exercise - 1h post exercise	0.201129	0.0401084	104	5.01464	6.58637e-06
CD4+ T cells	MICE	Baseline - Post exercise	-0.0442377	0.0401084	104	-1.10296	0.817777
CD4+ T cells	MICE	Baseline - 1h post exercise	0.0961425	0.0406708	104.084	2.36392	0.0598149
CD4+ T cells	MICE	Post exercise - 1h post exercise	0.14038	0.0406708	104.084	3.45162	0.0024195
CD8+ T cells	HIIE	Baseline - Post exercise	-0.129684	0.0254336	104	-5.09891	4.62132e-06
CD8+ T cells	HIIE	Baseline - 1h post exercise	0.107995	0.0254336	104	4.24617	0.000142274
CD8+ T cells	HIIE	Post exercise - 1h post exercise	0.237679	0.0254336	104	9.34508	5.86137e-15
CD8+ T cells	MICE	Baseline - Post exercise	-0.0996464	0.0254336	104	-3.9179	0.000480262
CD8+ T cells	MICE	Baseline - 1h post exercise	0.0573456	0.0257884	104.122	2.2237	0.0849861
CD8+ T cells	MICE	Post exercise - 1h post exercise	0.156992	0.0257884	104.122	6.0877	5.81385e-08
NKT cells	HIIE	Baseline - Post exercise	-0.12788	0.039016	104.001	-3.27764	0.00427086
NKT cells	HIIE	Baseline - 1h post exercise	0.0858555	0.039016	104.001	2.20052	0.089945
NKT cells	HIIE	Post exercise - 1h post exercise	0.213736	0.039016	104.001	5.47817	9.03161e-07
NKT cells	MICE	Baseline - Post exercise	-0.131578	0.039016	104.001	-3.37242	0.00314205
NKT cells	MICE	Baseline - 1h post exercise	0.049568	0.0395594	104.132	1.253	0.639034
NKT cells	MICE	Post exercise - 1h post exercise	0.181146	0.0395594	104.132	4.57909	3.89411e-05
Regulatory T cells	HIIE	Baseline - Post exercise	0.000535536	0.000857085	104	0.624835	1
Regulatory T cells	HIIE	Baseline - 1h post exercise	0.00185918	0.000857085	104	2.16919	0.0970381
Regulatory T cells	HIIE	Post exercise - 1h post exercise	0.00132365	0.000857085	104	1.54436	0.376618
Regulatory T cells	MICE	Baseline - Post exercise	0.000217332	0.000857085	104	0.253571	1
Regulatory T cells	MICE	Baseline - 1h post exercise	0.00163296	0.000869161	104.05	1.87877	0.189223
Regulatory T cells	MICE	Post exercise - 1h post exercise	0.00141562	0.000869161	104.05	1.62872	0.319186
CD56dim cells	HIIE	Baseline - Post exercise	-0.282711	0.0437638	104.001	-6.45994	1.02901e-08
CD56dim cells	HIIE	Baseline - 1h post exercise	0.158876	0.0437638	104.001	3.6303	0.00132324
CD56dim cells	HIIE	Post exercise - 1h post exercise	0.441587	0.0437638	104.001	10.0902	1.26866e-16
CD56dim cells	MICE	Baseline - Post exercise	-0.298602	0.0437638	104.001	-6.82304	1.82549e-09
CD56dim cells	MICE	Baseline - 1h post exercise	0.131988	0.044366	104.215	2.97498	0.0109253
CD56dim cells	MICE	Post exercise - 1h post exercise	0.43059	0.044366	104.215	9.70541	9.02445e-16
CD56bright cells	HIIE	Baseline - Post exercise	-0.0125678	0.00187972	104	-6.68599	3.52057e-09
CD56bright cells	HIIE	Baseline - 1h post exercise	-0.000806136	0.00187972	104	-0.428859	1
CD56bright cells	HIIE	Post exercise - 1h post exercise	0.0117617	0.00187972	104	6.25713	2.66105e-08
CD56bright cells	MICE	Baseline - Post exercise	-0.00935764	0.00187972	104	-4.9782	7.66949e-06
CD56bright cells	MICE	Baseline - 1h post exercise	-2.66646e-05	0.00190597	104.115	-0.01399	1
CD56bright cells	MICE	Post exercise - 1h post exercise	0.00933097	0.00190597	104.115	4.89565	1.07892e-05
