## Supplementary material for "Acute exercise rewires the proteomic landscape of human immune cells": Table S4

### Sheet: Lymphocyte proportions
ID	Condition	Timepoint	Sex	Day	T cells	B cells	CD56bright cells	CD56dim cells	NK cells	NKT cells	Regulatory T cells	CD8+ T cells	CD4+ T cells
4	HIIE	Baseline	Female	Day 1	59.3	7.83	0.45	24.1	24.5	4.02	0.14	18.9	36.9
4	HIIE	Post exercise	Female	Day 1	38.2	7.58	0.67	30.5	31.2	4.76	0.13	12.5	21.9
4	HIIE	1h post exercise	Female	Day 1	59.2	11	0.83	18.9	19.8	3.45	0.18	17.5	37.9
4	MICE	Baseline	Female	Day2	63.5	10.7	0.53	17.6	18.1	3.91	0.21	20.6	39.6
4	MICE	Post exercise	Female	Day2	50.2	6.87	0.44	34	34.5	5.15	0.23	16.8	29.4
4	MICE	1h post exercise	Female	Day2	66.5	10.7	0.78	8.31	9.09	3.39	0.35	20.9	42.6
5	MICE	Baseline	Male	Day 1	57.3	10.8	0.3	16.1	16.4	2.59	0.29	8.59	43.5
5	MICE	Post exercise	Male	Day 1	48.8	11.4	0.63	25.1	25.8	3.47	0.22	7.47	33.3
5	MICE	1h post exercise	Male	Day 1	68.1	17.2	0.6	7.72	8.33	2.09	0.27	11.3	52.7
5	HIIE	Baseline	Male	Day2	62.7	5.34	0.54	19.1	19.6	2.9	0.33	10.7	46.2
5	HIIE	Post exercise	Male	Day2	47.7	4.31	1.09	28.1	29.2	3.96	0.15	7.47	31.7
5	HIIE	1h post exercise	Male	Day2	70.7	14.6	1.16	7.72	8.89	1.53	0.47	13.5	54.1
6	MICE	Baseline	Male	Day 1	44.7	3.32	1.21	27.2	28.4	13.9	0.21	14.9	19.4
6	MICE	Post exercise	Male	Day 1	40.3	5.64	2.49	23.1	25.7	14.2	0.23	12.4	18
6	MICE	1h post exercise	Male	Day 1	35.1	6.22	1.12	12.4	13.5	7.08	0.18	9.78	19.8
6	HIIE	Baseline	Male	Day2	52	5.28	1.32	21.2	22.5	12.8	0.41	16	26.9
6	HIIE	Post exercise	Male	Day2	46.6	3.7	1.6	21.9	23.6	16.9	0.19	17.1	19.1
6	HIIE	1h post exercise	Male	Day2	53.2	7.77	1.5	14.9	16.4	8.5	0.31	16	31
7	MICE	Baseline	Male	Day 1	65.3	6.14	0.54	6.79	7.33	8.89	0.41	21.5	40.3
7	MICE	Post exercise	Male	Day 1	52.7	5.24	0.48	9.52	9.99	7.37	0.26	19.1	28.9
7	MICE	1h post exercise	Male	Day 1	71.6	9.56	0.54	4.69	5.23	9.43	0.31	23.3	45.3
7	HIIE	Baseline	Male	Day2	66.4	7.4	0.45	8.93	9.38	9.09	0.25	23.4	39.6
7	HIIE	Post exercise	Male	Day2	50.5	5.61	0.56	12	12.5	10	0.12	22.3	24.6
7	HIIE	1h post exercise	Male	Day2	69.6	9.76	0.82	3.96	4.78	7.76	0.35	22.6	44.2
8	HIIE	Baseline	Male	Day 1	49.5	4.58	0.17	10.9	11.1	7.42	0.18	26.1	20.2
8	HIIE	Post exercise	Male	Day 1	58.1	6.15	0.24	16.3	16.6	9.73	0.13	30.4	23.4
8	HIIE	1h post exercise	Male	Day 1	54.7	7.47	0.23	3.72	3.96	3.95	0.19	18.1	33.5
8	MICE	Baseline	Male	Day2	43	3.35	0.09	12.4	12.5	5.92	0.075	20.9	18.5
8	MICE	Post exercise	Male	Day2	52.4	3.78	0.16	14.9	15.1	8.39	0.1	26.7	21
8	MICE	1h post exercise	Male	Day2	70.9	8.4	0.35	7	7.35	7.47	0.26	28.3	39
9	HIIE	Baseline	Female	Day 1	67.9	11.6	0.97	12.6	13.5	3.18	0.19	19	45.1
9	HIIE	Post exercise	Female	Day 1	42.5	6.43	1.32	35.2	36.5	5.34	0.14	13	24.7
9	HIIE	1h post exercise	Female	Day 1	75.2	10	1.21	8.56	9.77	3.01	0.24	19.9	52
9	MICE	Baseline	Female	Day2	69	12.8	1.04	10.3	11.4	3.33	0.12	16.8	48.7
9	MICE	Post exercise	Female	Day2	43.8	7.03	2.12	32	34.1	6	0.11	13.5	25.2
9	MICE	1h post exercise	Female	Day2	72.8	12.3	1.3	7.39	8.7	2.06	0.21	17.8	51.1
10	MICE	Baseline	Male	Day 1	53.8	3.96	0.46	29.4	29.9	3.29	0.4	12.8	35.4
10	MICE	Post exercise	Male	Day 1	47.7	3.38	0.5	39.2	39.8	3.13	0.54	11.5	32.7
10	MICE	1h post exercise	Male	Day 1	61.7	6.79	0.56	21.7	22.3	3.17	0.66	13.5	44.9
10	HIIE	Baseline	Male	Day2	53.9	5.42	0.5	29.6	30.1	3.24	0.48	12.3	36.6
10	HIIE	Post exercise	Male	Day2	46.4	4.81	0.65	36.9	37.6	3.53	0.38	11.5	31.4
10	HIIE	1h post exercise	Male	Day2	66.5	6.81	0.89	16.7	17.6	2.76	0.65	12.1	49.4
11	MICE	Baseline	Female	Day 1	58.1	13.4	0.64	13.8	14.4	8.99	0.17	20.8	30.8
11	MICE	Post exercise	Female	Day 1	56.5	9.83	0.85	17.4	18.2	11.2	0.25	22.7	27
11	MICE	1h post exercise	Female	Day 1	64.4	15.6	1.26	7.4	8.66	7.29	0.26	17.8	39.2
11	HIIE	Baseline	Female	Day2	64	7.79	0.87	13.7	14.6	9.2	0.19	22.3	33.6
11	HIIE	Post exercise	Female	Day2	54.3	13.7	1.48	15.5	17	10.8	0.15	20.8	27.3
11	HIIE	1h post exercise	Female	Day2	65.4	16	2.18	6.14	8.32	6.74	0.4	15.6	43.6
12	HIIE	Baseline	Female	Day 1	61.2	10.5	0.51	15.1	15.6	8.85	0.16	15	39.2
12	HIIE	Post exercise	Female	Day 1	55.4	9.11	0.77	17.5	18.3	11.6	0.12	13.5	34.4
12	HIIE	1h post exercise	Female	Day 1	64.3	13.9	0.7	12.2	12.9	4.96	0.27	14.6	43.9
12	MICE	Baseline	Female	Day2	38.9	31.9	1.05	12.2	13.2	5.63	0.073	8.41	26.1
12	MICE	Post exercise	Female	Day2	37.5	17.5	1.02	25.4	26.4	8.41	0.076	8.91	24
12	MICE	1h post exercise	Female	Day2	45.7	34.7	0.97	9.04	10	3.71	0.064	9.93	31.6
13	HIIE	Baseline	Male	Day 1	49.1	4.67	0.21	11.8	12	31.4	0.14	19.1	27.2
13	HIIE	Post exercise	Male	Day 1	44.9	6.09	0.3	13.2	13.5	32.2	0.11	18.1	24
13	HIIE	1h post exercise	Male	Day 1	69.1	10.4	0.37	4.76	5.13	12.3	0.28	18.3	48.3
13	MICE	Baseline	Male	Day2	59.9	5.83	0.43	7.81	8.25	23.8	0.22	18.8	38.5
13	MICE	Post exercise	Male	Day2	47.1	4.5	0.36	13.2	13.6	31.7	0.12	17.9	26.5
13	MICE	1h post exercise	Male	Day2	63.8	9.35	0.44	4.25	4.69	10.5	0.29	17.2	44.4
14	MICE	Baseline	Male	Day 1	46.9	15.1	0.35	20.9	21.3	2.65	0.62	13.7	31
14	MICE	Post exercise	Male	Day 1	40.9	10.7	0.56	22.2	22.8	3.83	0.48	14.3	23.8
14	HIIE	Baseline	Male	Day2	47.2	10.5	0.44	30.4	30.8	4.44	0.71	14.6	29.8
14	HIIE	Post exercise	Male	Day2	41.6	9.94	0.61	26.1	26.7	5.08	0.36	15.4	23.1
14	HIIE	1h post exercise	Male	Day2	45.3	12	0.92	31.9	32.8	5.11	0.44	16.7	25.5
15	HIIE	Baseline	Male	Day 1	56.2	14.4	0.42	17.8	18.2	5.63	0.24	18.5	34.7
15	HIIE	Post exercise	Male	Day 1	50.1	13.6	0.55	23.4	23.9	7.34	0.088	19.9	27.4
15	HIIE	1h post exercise	Male	Day 1	65.2	20.8	0.52	5.45	5.98	3.72	0.15	18.8	43.9
15	MICE	Baseline	Male	Day2	68.2	10.7	0.47	10.5	10.9	5.18	0.26	22.6	42.6
15	MICE	Post exercise	Male	Day2	60.1	8.18	0.6	17.4	18	7.04	0.2	21.1	35.7
15	MICE	1h post exercise	Male	Day2	67	13.4	0.55	6.39	6.94	3.85	0.26	21.7	42.5
16	MICE	Baseline	Female	Day 1	63.2	11.4	0.87	14.1	15	3.23	0.37	25.2	34
16	MICE	Post exercise	Female	Day 1	43.4	7.09	1.07	34.2	35.2	3.56	0.23	16.7	22.8
16	MICE	1h post exercise	Female	Day 1	66.4	13.6	1.42	11.3	12.7	3.47	0.5	26.2	36.4
16	HIIE	Baseline	Female	Day2	51.2	22	1.34	16.3	17.6	3.29	0.11	18.9	28.7
16	HIIE	Post exercise	Female	Day2	40.6	13	2.19	29.5	31.8	5.19	0.082	17.7	18.9
16	HIIE	1h post exercise	Female	Day2	56.7	18.7	1.82	14.8	16.6	2.93	0.18	22.2	31.2
17	HIIE	Baseline	Female	Day 1	69.7	11.6	0.33	8.02	8.35	8.13	2.18	16.8	49.4
17	HIIE	Post exercise	Female	Day 1	48.6	8.05	0.34	21.6	21.9	17.8	0.96	16.4	27.6
17	HIIE	1h post exercise	Female	Day 1	65.1	13.7	0.46	10.3	10.8	8.27	1.84	15.7	46.1
17	MICE	Baseline	Female	Day2	69.5	8.34	0.4	10.8	11.2	8.13	1.07	16.2	50.7
17	MICE	Post exercise	Female	Day2	48.1	5.88	0.52	22.8	23.4	17.1	0.58	14.8	28.9
17	MICE	1h post exercise	Female	Day2	71.8	13.2	0.55	8.39	8.95	3.64	1.13	16.6	53.1
18	MICE	Baseline	Female	Day 1	54.7	26.4	0.56	11.6	12.2	4.28	1.73	15.1	35.3
18	MICE	Post exercise	Female	Day 1	54.5	24.5	0.99	13.6	14.6	4.29	0.47	15.3	34.1
18	MICE	1h post exercise	Female	Day 1	50	33.2	0.87	9.61	10.5	3.32	0.56	13.3	32
18	HIIE	Baseline	Female	Day2	69.2	13	0.33	12.2	12.5	3.64	0.47	19.8	44.2
18	HIIE	Post exercise	Female	Day2	68.4	15.2	0.9	8.83	9.74	4.84	0.44	19.8	43.2
18	HIIE	1h post exercise	Female	Day2	74.4	16.3	0.53	4.12	4.65	2.53	0.88	20.4	50.2
19	MICE	Baseline	Female	Day 1	63.5	10.8	0.48	17.3	17.8	4.62	0.6	16.7	44.2
19	MICE	Post exercise	Female	Day 1	62.8	13.1	0.56	14.2	14.8	5.08	0.56	15.5	44.4
19	MICE	1h post exercise	Female	Day 1	68.8	16.1	0.54	8.12	8.66	3.52	0.64	15.2	51.3
19	HIIE	Baseline	Female	Day2	66.7	11.2	0.5	13.5	14	4.06	0.66	15.5	48.6
19	HIIE	Post exercise	Female	Day2	60.9	16.2	0.85	11.6	12.5	4.69	0.5	14.3	43.6
19	HIIE	1h post exercise	Female	Day2	72.8	13.8	0.64	7.01	7.67	3.13	0.8	14.2	56.3
21	MICE	Baseline	Female	Day 1	45.7	7.31	0.62	22.2	22.8	4.82	0.66	10.7	28.6
21	MICE	Post exercise	Female	Day 1	56.7	8.93	1.5	20.8	22.3	7.94	0.53	13.4	35.3
21	MICE	1h post exercise	Female	Day 1	62.1	13.5	1.11	9.63	10.8	5.27	0.74	15.2	41.3
21	HIIE	Baseline	Female	Day2	62.5	6.54	0.88	19	19.8	6.21	1.01	13	41.3
21	HIIE	Post exercise	Female	Day2	46.9	8.37	1.39	29.8	31.2	9.4	0.65	11.9	26.1
21	HIIE	1h post exercise	Female	Day2	61	11.4	1.46	17	18.5	5.83	1.2	14.3	40.8
22	MICE	Baseline	Male	Day 1	61.5	5.45	0.42	17.6	18.1	12.2	1.04	20.7	37.7
22	MICE	Post exercise	Male	Day 1	56.2	5.36	0.54	21.5	22.1	12.9	0.61	19.6	33.7
22	MICE	1h post exercise	Male	Day 1	68.8	7.62	0.58	11.2	11.8	9.23	0.86	19.8	46.1
22	HIIE	Baseline	Male	Day2	64.3	4.93	0.4	15.2	15.6	12	0.68	23.3	37.8
22	HIIE	Post exercise	Male	Day2	57.2	4.65	0.71	20.3	21.1	13.9	0.49	22	31.7
22	HIIE	1h post exercise	Male	Day2	72.6	8.59	0.68	7.46	8.16	8.26	0.67	22.6	47.4
23	HIIE	Baseline	Male	Day 1	53.7	13.9	0.24	17.8	18.1	9.78	0.44	15.2	31.9
23	HIIE	Post exercise	Male	Day 1	43.3	11.6	0.31	25.3	25.6	12.3	0.29	13	21.6
23	HIIE	1h post exercise	Male	Day 1	55.1	18.5	0.51	11	11.5	6.64	0.29	12	37.6
23	MICE	Baseline	Male	Day2	60.9	12.6	0.26	13.2	13.4	7.58	0.6	15.8	39.7
23	MICE	Post exercise	Male	Day2	46.1	12.7	0.31	23.1	23.4	9.84	0.32	12.9	25.4
23	MICE	1h post exercise	Male	Day2	64.8	16.1	0.45	6.71	7.17	7.44	0.74	15.2	45
24	MICE	Baseline	Male	Day 1	60.4	10.5	0.78	12.9	13.7	11.9	0.77	20.8	37
24	MICE	Post exercise	Male	Day 1	41.2	5.14	0.57	26.5	27	22.2	0.22	24	15.4
24	MICE	1h post exercise	Male	Day 1	56.8	13.8	0.8	9.64	10.4	15.6	0.66	21.9	33.4
24	HIIE	Baseline	Male	Day2	65.9	11.7	0.42	8.53	8.96	7.88	0.89	23	41.2
24	HIIE	Post exercise	Male	Day2	57.7	6.59	0.52	16.6	17.1	13.7	0.43	25.9	29.9
24	HIIE	1h post exercise	Male	Day2	70	11.3	0.63	6.69	7.33	7.94	0.95	21.1	47
26	HIIE	Baseline	Female	Day 1	52.7	12.3	0.71	23.6	24.4	4.47	0.68	14.9	34.2
26	HIIE	Post exercise	Female	Day 1	52.5	12.6	1.11	22.2	23.3	7.07	0.74	17	31.3
26	HIIE	1h post exercise	Female	Day 1	49.5	11.9	0.96	12.1	13.1	3.5	1.07	11.5	34.6
26	MICE	Baseline	Female	Day2	73.5	7.66	0.78	12.9	13.7	2.88	0.76	19	49.5
26	MICE	Post exercise	Female	Day2	55.1	6.27	1.22	29.2	30.5	4.96	0.64	17.2	33.7
26	MICE	1h post exercise	Female	Day2	67.1	12.5	1.16	12.5	13.7	4.38	0.9	19	43.8
27	MICE	Baseline	Female	Day 1	70.8	15.7	0.61	6.82	7.43	3.41	0.6	21.3	46
27	MICE	Post exercise	Female	Day 1	73.1	11.2	0.58	9.46	10.1	3.38	0.6	22.5	47
27	MICE	1h post exercise	Female	Day 1	74	17.8	0.5	3.22	3.73	3.04	0.63	24.5	46
27	HIIE	Baseline	Female	Day2	66.6	22.2	0.35	4.96	5.32	3.45	0.35	19.5	43.3
27	HIIE	Post exercise	Female	Day2	56.1	22.5	0.62	8.61	9.23	5.27	0.21	18.5	33.2
27	HIIE	1h post exercise	Female	Day2	63	24.5	0.63	5.4	6.04	3.71	0.35	20.1	39.2
				Mean	57.7458	11.1732	0.749542	15.6937	16.4524	7.39107	0.452046	17.3791	36.0244
				SD	10.0066	5.90623	0.440981	8.30891	8.4135	5.55445	0.35251	4.52375	9.52546
				Max	75.2	34.7	2.49	39.2	39.8	32.2	2.18	30.4	56.3
				Min	35.1	3.32	0.09	3.22	3.73	1.53	0.064	7.47	15.4

### Sheet: Linear mixed models
Population	LMM	Estimate	Std. Error	df	t value	Pr(>|t|)
CD4+ T cells	(Intercept)	37.1182	1.67751	52.6782	22.127	2.45263e-28
CD4+ T cells	TimepointPost exercise	-8.93182	1.63372	103.958	-5.46716	3.16142e-07
CD4+ T cells	Timepoint1h post exercise	5.50455	1.63372	103.958	3.36933	0.00105812
CD4+ T cells	ConditionMICE	0.0227273	1.63372	103.958	0.0139113	0.988927
CD4+ T cells	TimepointPost exercise:ConditionMICE	1.16364	2.31043	103.958	0.503644	0.615577
CD4+ T cells	Timepoint1h post exercise:ConditionMICE	-1.00201	2.32646	104.031	-0.430701	0.667577
CD8+ T cells	(Intercept)	17.9909	0.975684	34.9637	18.4393	1.36185e-19
CD8+ T cells	TimepointPost exercise	-0.787727	0.728387	104.016	-1.08147	0.28199
CD8+ T cells	Timepoint1h post exercise	-0.818182	0.728387	104.016	-1.12328	0.263905
CD8+ T cells	ConditionMICE	-0.631818	0.728387	104.016	-0.867421	0.387708
CD8+ T cells	TimepointPost exercise:ConditionMICE	-0.0131818	1.03009	104.016	-0.0127967	0.989814
CD8+ T cells	Timepoint1h post exercise:ConditionMICE	1.3762	1.03734	104.05	1.32667	0.187523
NKT cells	(Intercept)	7.50364	1.15073	31.9422	6.52075	2.44533e-07
NKT cells	TimepointPost exercise	2.28727	0.785352	104.009	2.91242	0.0043896
NKT cells	Timepoint1h post exercise	-2.20682	0.785352	104.009	-2.80997	0.00592057
NKT cells	ConditionMICE	-0.634091	0.785352	104.009	-0.807397	0.42128
NKT cells	TimepointPost exercise:ConditionMICE	-0.0140909	1.11066	104.009	-0.012687	0.989902
NKT cells	Timepoint1h post exercise:ConditionMICE	0.844489	1.11848	104.036	0.75503	0.451937
CD56dim cells	(Intercept)	16.1064	1.44912	43.096	11.1146	3.0792e-14
CD56dim cells	TimepointPost exercise	5.3	1.26628	103.934	4.18548	5.96861e-05
CD56dim cells	Timepoint1h post exercise	-5.61591	1.26628	103.934	-4.43495	2.29377e-05
CD56dim cells	ConditionMICE	-1.36	1.26628	103.934	-1.07401	0.285306
CD56dim cells	TimepointPost exercise:ConditionMICE	2.17091	1.79079	103.934	1.21226	0.228161
CD56dim cells	Timepoint1h post exercise:ConditionMICE	0.150189	1.80331	103.987	0.0832853	0.933785
CD56bright cells	(Intercept)	0.561364	0.0914305	36.4999	6.13978	4.28378e-07
CD56bright cells	TimepointPost exercise	0.292273	0.0708168	104.021	4.12717	7.42275e-05
CD56bright cells	Timepoint1h post exercise	0.331818	0.0708168	104.021	4.68559	8.48359e-06
CD56bright cells	ConditionMICE	0.0245455	0.0708168	104.021	0.346605	0.729588
CD56bright cells	TimepointPost exercise:ConditionMICE	-0.0568182	0.10015	104.021	-0.567331	0.571712
CD56bright cells	Timepoint1h post exercise:ConditionMICE	-0.141723	0.100853	104.059	-1.40523	0.162931
B cells	(Intercept)	10.2127	1.20897	45.9136	8.44746	6.62968e-11
B cells	TimepointPost exercise	-0.676818	1.09438	104.038	-0.618447	0.537632
B cells	Timepoint1h post exercise	2.93273	1.09438	104.038	2.6798	0.00856568
B cells	ConditionMICE	0.885455	1.09438	104.038	0.80909	0.42031
B cells	TimepointPost exercise:ConditionMICE	-1.59318	1.54769	104.038	-1.02939	0.305683
B cells	Timepoint1h post exercise:ConditionMICE	0.378224	1.55848	104.096	0.242687	0.808726

### Sheet: ANOVAs
Population	ANOVA	Sum Sq	Mean Sq	NumDF	DenDF	F value	Pr(>F)
CD4+ T cells	Timepoint	3960.06	1980.03	2	104.006	67.4408	1.65903e-19
CD4+ T cells	Condition	0.191867	0.191867	1	104.007	0.00653507	0.935725
CD4+ T cells	Timepoint:Condition	25.5077	12.7539	2	104.006	0.434403	0.648821
CD8+ T cells	Timepoint	15.9344	7.96722	2	104.039	1.36518	0.25987
CD8+ T cells	Condition	1.02976	1.02976	1	104.039	0.176449	0.675309
CD8+ T cells	Timepoint:Condition	13.7641	6.88207	2	104.039	1.17924	0.311588
NKT cells	Timepoint	360.653	180.326	2	104.027	26.579	4.74025e-10
NKT cells	Condition	4.17332	4.17332	1	104.027	0.615121	0.434648
NKT cells	Timepoint:Condition	5.22012	2.61006	2	104.027	0.384706	0.681615
CD56dim cells	Timepoint	3093.35	1546.68	2	103.969	87.689	4.85445e-23
CD56dim cells	Condition	11.2386	11.2386	1	103.97	0.637175	0.426555
CD56dim cells	Timepoint:Condition	32.2175	16.1088	2	103.969	0.913288	0.404397
CD56bright cells	Timepoint	2.01104	1.00552	2	104.046	18.2275	1.63453e-07
CD56bright cells	Condition	0.0566714	0.0566714	1	104.046	1.02731	0.313144
CD56bright cells	Timepoint:Condition	0.110178	0.055089	2	104.046	0.99862	0.37189
B cells	Timepoint	476.485	238.243	2	104.077	18.0837	1.81721e-07
B cells	Condition	7.54763	7.54763	1	104.077	0.5729	0.450819
B cells	Timepoint:Condition	23.8962	11.9481	2	104.077	0.906918	0.406933

### Sheet: Pairwise comparisons
Population	Condition	contrast	estimate	SE	df	t.ratio	p.value
CD4+ T cells	HIIE	Baseline - Post exercise	8.93182	1.63372	104.001	5.46716	9.4779e-07
CD4+ T cells	HIIE	Baseline - 1h post exercise	-5.50455	1.63372	104.001	-3.36933	0.00317395
CD4+ T cells	HIIE	Post exercise - 1h post exercise	-14.4364	1.63372	104.001	-8.83648	7.93792e-14
CD4+ T cells	MICE	Baseline - Post exercise	7.76818	1.63372	104.001	4.7549	1.92304e-05
CD4+ T cells	MICE	Baseline - 1h post exercise	-4.50254	1.65644	104.144	-2.7182	0.0230696
CD4+ T cells	MICE	Post exercise - 1h post exercise	-12.2707	1.65644	104.144	-7.40789	1.04932e-10
CD8+ T cells	HIIE	Baseline - Post exercise	0.787727	0.728387	104	1.08147	0.84597
CD8+ T cells	HIIE	Baseline - 1h post exercise	0.818182	0.728387	104	1.12328	0.791715
CD8+ T cells	HIIE	Post exercise - 1h post exercise	0.0304545	0.728387	104	0.041811	1
CD8+ T cells	MICE	Baseline - Post exercise	0.800909	0.728387	104	1.09957	0.82218
CD8+ T cells	MICE	Baseline - 1h post exercise	-0.558021	0.738624	104.068	-0.755487	1
CD8+ T cells	MICE	Post exercise - 1h post exercise	-1.35893	0.738624	104.068	-1.83981	0.205937
NKT cells	HIIE	Baseline - Post exercise	-2.28727	0.785352	104	-2.91242	0.013169
NKT cells	HIIE	Baseline - 1h post exercise	2.20682	0.785352	104	2.80997	0.017762
NKT cells	HIIE	Post exercise - 1h post exercise	4.49409	0.785352	104	5.72239	3.06137e-07
NKT cells	MICE	Baseline - Post exercise	-2.27318	0.785352	104	-2.89448	0.0138849
NKT cells	MICE	Baseline - 1h post exercise	1.36233	0.79641	104.055	1.71059	0.270412
NKT cells	MICE	Post exercise - 1h post exercise	3.63551	0.79641	104.055	4.56487	4.12317e-05
CD56dim cells	HIIE	Baseline - Post exercise	-5.3	1.26628	104	-4.18548	0.000178982
CD56dim cells	HIIE	Baseline - 1h post exercise	5.61591	1.26628	104	4.43495	6.87774e-05
CD56dim cells	HIIE	Post exercise - 1h post exercise	10.9159	1.26628	104	8.62043	2.38977e-13
CD56dim cells	MICE	Baseline - Post exercise	-7.47091	1.26628	104	-5.89987	1.37553e-07
CD56dim cells	MICE	Baseline - 1h post exercise	5.46572	1.28399	104.104	4.25682	0.000136529
CD56dim cells	MICE	Post exercise - 1h post exercise	12.9366	1.28399	104.104	10.0753	1.35641e-16
CD56bright cells	HIIE	Baseline - Post exercise	-0.292273	0.0708168	104	-4.12717	0.00022271
CD56bright cells	HIIE	Baseline - 1h post exercise	-0.331818	0.0708168	104	-4.68559	2.54557e-05
CD56bright cells	HIIE	Post exercise - 1h post exercise	-0.0395455	0.0708168	104	-0.558419	1
CD56bright cells	MICE	Baseline - Post exercise	-0.235455	0.0708168	104	-3.32484	0.0036682
CD56bright cells	MICE	Baseline - 1h post exercise	-0.190096	0.0718111	104.075	-2.64716	0.0281352
CD56bright cells	MICE	Post exercise - 1h post exercise	0.045359	0.0718111	104.075	0.631643	1
B cells	HIIE	Baseline - Post exercise	0.676818	1.09438	104	0.618447	1
B cells	HIIE	Baseline - 1h post exercise	-2.93273	1.09438	104	-2.6798	0.0256984
B cells	HIIE	Post exercise - 1h post exercise	-3.60955	1.09438	104	-3.29825	0.00399722
B cells	MICE	Baseline - Post exercise	2.27	1.09438	104	2.07423	0.121583
B cells	MICE	Baseline - 1h post exercise	-3.31095	1.10966	104.116	-2.98375	0.0106435
B cells	MICE	Post exercise - 1h post exercise	-5.58095	1.10966	104.116	-5.02941	6.18271e-06
