## Supplementary material for "Acute exercise rewires the proteomic landscape of human immune cells": Table S6

### Sheet: GO ORA
Condition	ONTOLOGY	ID	Description	GeneRatio	BgRatio	RichFactor	FoldEnrichment	zScore	pvalue	p.adjust	qvalue	Count	geneID
HIIE	CC	GO:0042582	azurophil granule	47/1356	134/5946	0.350746	1.53801	3.42355	0.000741808	0.0284536	0.0266047	47	ACLY, ACP3, ARSB, ATP11B, AZU1, B4GALT1, BPI, BST2, C3, CCT8, CPNE3, CTSC, CTSG, CYB5R3, DEFA3, DNAJC5, DPP7, ELANE, FUCA2, GCA, GDI2, GGH, GM2A, GNS, LAMP1, LAMP2, LPCAT1, LYZ, MAGT1, MAN2B1, MAPK1, MGST1, MPO, NCSTN, ORM2, PRTN3, RAP1B, RETN, RNASE2, RNASE3, STOM, TMEM30A, TOLLIP, TUBB, TXNDC5, VAT1, VCP
HIIE	CC	GO:0035578	azurophil granule lumen	32/1356	82/5946	0.390244	1.7112	3.52454	0.000659519	0.0284536	0.0266047	32	ACLY, ARSB, AZU1, BPI, C3, CCT8, CTSC, CTSG, CYB5R3, DEFA3, DPP7, ELANE, FUCA2, GCA, GDI2, GGH, GM2A, GNS, LYZ, MAN2B1, MAPK1, MPO, ORM2, PRTN3, RETN, RNASE2, RNASE3, TOLLIP, TUBB, TXNDC5, VAT1, VCP
HIIE	BP	GO:0051702	biological process involved in interaction with symbiont	31/1320	70/5805	0.442857	1.94756	4.32674	4.81091e-05	0.0319765	0.0311949	31	APCS, APOL1, AZU1, CAMP, CARD9, CDC42, CFHR1, CTSG, CX3CR1, ELANE, FN1, GAPDH, HDAC1, HRG, HSPD1, INPP5K, LTF, NUCKS1, PAIP1, PHB1, PPIB, RAB29, RAB9A, RRP1B, SAP30BP, SMARCB1, SNW1, STOM, TARDBP, YTHDC2, ZDHHC20
HIIE	BP	GO:0001906	cell killing	49/1320	105/5805	0.466667	2.05227	5.90276	4.36469e-08	0.000174064	0.000169809	49	APOL1, AZU1, B2M, C3, C5, C6, C7, C8G, CAMP, CD226, CD55, CFHR1, CR1, CTSC, CTSG, CX3CR1, CYRIB, DEFA3, ELANE, FCGR1A, FCGR3A, GAPDH, GBP1, GBP2, GBP3, GBP5, GZMA, GZMB, GZMH, GZMM, HLA-E, HLA-F, HPRT1, HRG, IGHG1, ITGAM, LAMP1, LTF, LYZ, PPP3CB, PRDX1, PRF1, PTPN6, S100A12, SH2D1A, STAP1, TAP2, TGFB1, TUBB
MICE	BP	GO:0001906	cell killing	7/59	105/5805	0.0666667	6.55932	5.82487	8.16351e-05	0.0293274	0.0282071	7	CTSC, FCGR3A, GBP5, GZMB, GZMH, GZMM, PRF1
HIIE	CC	GO:0009986	cell surface	87/1356	263/5946	0.330798	1.45054	4.0618	6.2401e-05	0.00649055	0.00606879	87	ADAM10, ADAM17, ALCAM, AMBP, ANO6, ANPEP, ARSB, ATP5F1A, ATP5F1B, AZGP1, B2M, B4GALT1, BST2, C3, CALR, CAPN2, CD109, CD14, CD226, CD36, CD3D, CD40, CD46, CD47, CD55, CD93, CLEC1B, CPM, CR1, CSF2RA, CTSB, CX3CR1, ELANE, ENG, ENO1, ERP44, FCGR1A, FCGR3A, FCGRT, FCN1, FERMT2, GSR, HLA-E, HLA-F, HRG, HSPD1, IDE, IL6ST, ITGA2, ITGA2B, ITGA5, ITGAM, ITGAV, ITGB1, ITGB3, ITGB7, KCNA1, LAMP1, LMAN2, LTF,…
MICE	CC	GO:0044194	cytolytic granule	3/64	12/5946	0.25	23.2266	8.03882	0.000244186	0.0481046	0.047809	3	GZMB, GZMH, PRF1
HIIE	CC	GO:0060205	cytoplasmic vesicle lumen	97/1356	274/5946	0.354015	1.55234	5.08759	8.52233e-07	0.00015255	0.000142637	97	A1BG, ACAA1, ACLY, ALAD, ALB, ALDOA, ARHGAP9, ARPC5, ARSB, AZU1, B2M, BPI, C1orf35, C3, CAMP, CAND1, CAT, CCT8, CDA, CFD, CFP, CTSC, CTSG, CTSZ, CYB5R3, CYRIB, DDX3X, DEFA3, DPP7, ECM1, ELANE, ERP44, FAM3C, FCN1, FN1, FUCA2, GCA, GDI2, GGH, GM2A, GNS, GPI, GSDMD, GSTP1, HP, HRG, ITIH3, ITIH4, KPNB1, LCN2, LGALS3BP, LTF, LYZ, MAN2B1, MAPK1, MMP8, MPO, OLA1, ORM1, ORM2, OSCAR, PAFAH1B2, PDGFA, PDGF…
HIIE	BP	GO:0050832	defense response to fungus	14/1320	22/5805	0.636364	2.79855	4.58488	4.55894e-05	0.0319765	0.0311949	14	CARD9, CTSG, CX3CR1, DEFA3, ELANE, GAPDH, HRG, IL17RA, LTF, MPO, S100A12, S100A8, S100A9, USP15
HIIE	BP	GO:0141060	disruption of anatomical structure in another organism	25/1320	44/5805	0.568182	2.49871	5.41332	9.89138e-07	0.000986171	0.000962067	25	APOL1, AZU1, C5, C6, C7, C8G, CAMP, CFHR1, CTSG, DEFA3, ELANE, GAPDH, GBP1, GBP2, GBP3, GBP5, GZMA, GZMB, GZMH, GZMM, HRG, LTF, LYZ, PRF1, S100A12
MICE	BP	GO:0141060	disruption of anatomical structure in another organism	5/59	44/5805	0.113636	11.1807	6.86848	7.32079e-05	0.0293274	0.0282071	5	GBP5, GZMB, GZMH, GZMM, PRF1
HIIE	BP	GO:0141061	disruption of cell in another organism	25/1320	41/5805	0.609756	2.68154	5.86147	1.49194e-07	0.000198329	0.000193481	25	APOL1, AZU1, C5, C6, C7, C8G, CAMP, CFHR1, CTSG, DEFA3, ELANE, GAPDH, GBP1, GBP2, GBP3, GBP5, GZMA, GZMB, GZMH, GZMM, HRG, LTF, LYZ, PRF1, S100A12
MICE	BP	GO:0141061	disruption of cell in another organism	5/59	41/5805	0.121951	11.9988	7.16111	5.17075e-05	0.0293274	0.0282071	5	GBP5, GZMB, GZMH, GZMM, PRF1
HIIE	MF	GO:0004175	endopeptidase activity	48/1349	131/5914	0.366412	1.60635	3.81478	0.000206394	0.0477459	0.0467103	48	ADAM10, ADAM17, AFG3L2, APEH, ATG4C, AZU1, BLMH, CAPN2, CAPN7, CASP2, CASP6, CASP8, CFD, CFI, CTSB, CTSC, CTSG, CTSZ, ELANE, F12, GZMA, GZMB, GZMH, GZMK, GZMM, HP, HTRA2, IDE, JMJD7, KLKB1, LTF, MMP8, MMP9, NCSTN, NLN, NRDC, PRTN3, PSMA6, PSMB5, PSMB6, PSMB7, SEC11C, TASP1, UQCRC2, USP11, USP15, USP34, ZMPSTE24
HIIE	CC	GO:1905369	endopeptidase complex	28/1356	72/5946	0.388889	1.70526	3.27226	0.00149349	0.0471766	0.044111	28	CAPN2, CASP2, FCN1, HTRA2, PAAF1, PIGU, PSMA1, PSMA2, PSMA3, PSMA4, PSMA6, PSMA7, PSMB1, PSMB2, PSMB3, PSMB5, PSMB6, PSMB7, PSMD11, PSMD14, PSMD5, PSME1, PSME2, RAD23A, TXNL1, UBE3A, UBQLN1, VCP
HIIE	MF	GO:0140272	exogenous protein binding	19/1349	35/5914	0.542857	2.37988	4.45054	5.04355e-05	0.0350022	0.034243	19	ALB, ANPEP, BSG, CD46, CD55, CR1, F11R, IDE, ITGA2, ITGA5, ITGAV, ITGB1, ITGB3, ITGB7, LAMP1, NCAM1, PLSCR1, SLC3A2, SLC7A1
HIIE	CC	GO:0101002	ficolin-1-rich granule	54/1356	162/5946	0.333333	1.46165	3.23786	0.00123796	0.0443188	0.0414389	54	A1BG, ACLY, ALAD, ALDOA, APEH, ARPC5, ARSB, ATP6V0A1, C1orf35, CAND1, CAT, CCT8, CD300A, CD55, CD93, CDA, CFD, COPB1, CR1, CST3, CTSB, CTSZ, DDX3X, FCN1, FTH1, GNS, GPI, GSDMD, GSTP1, KPNB1, LAMP1, LAMP2, LILRA3, MAPK1, MMP9, PAFAH1B2, PDAP1, PGAM1, PGM1, PLEKHO2, PNP, PPIA, PRDX4, PSMA2, PSMB1, PSMB7, PSMD11, PSMD14, SIRPA, SRP14, STBD1, TBC1D10C, VCP, YPEL5
HIIE	CC	GO:1904813	ficolin-1-rich granule lumen	42/1356	115/5946	0.365217	1.60146	3.53985	0.000543813	0.026548	0.0248229	42	A1BG, ACLY, ALAD, ALDOA, APEH, ARPC5, ARSB, C1orf35, CAND1, CAT, CCT8, CDA, CFD, CST3, CTSB, CTSZ, DDX3X, FCN1, FTH1, GNS, GPI, GSDMD, GSTP1, KPNB1, MAPK1, MMP9, PAFAH1B2, PDAP1, PGAM1, PGM1, PLEKHO2, PNP, PPIA, PRDX4, PSMA2, PSMB1, PSMB7, PSMD11, PSMD14, SRP14, VCP, YPEL5
HIIE	BP	GO:0006959	humoral immune response	42/1320	106/5805	0.396226	1.7425	4.18521	6.22653e-05	0.0354734	0.0346064	42	AZU1, BST1, C3, C4A, C5, C6, C7, C8G, CAMP, CD46, CD55, CFD, CFHR1, CFI, CFP, CR1, CTSG, CXCL2, CXCL3, DEFA3, ELANE, FAU, FCN1, GAPDH, GPI, HLA-E, HPX, HRG, IGHG1, IGKV3-20, LTF, LYZ, PHB1, PRTN3, PTPN6, RNASE3, RPL39, S100A12, S100A9, SH2D1A, ST6GAL1, TF
MICE	BP	GO:0002252	immune effector process	11/59	311/5805	0.0353698	3.48003	4.55511	0.000242067	0.0434812	0.0418202	11	APOA2, BST2, CTSC, FCGR3A, GZMB, GZMM, PRF1, RFTN1, SH2D1B, STAT4, TBX21
HIIE	BP	GO:0031640	killing of cells of another organism	25/1320	41/5805	0.609756	2.68154	5.86147	1.49194e-07	0.000198329	0.000193481	25	APOL1, AZU1, C5, C6, C7, C8G, CAMP, CFHR1, CTSG, DEFA3, ELANE, GAPDH, GBP1, GBP2, GBP3, GBP5, GZMA, GZMB, GZMH, GZMM, HRG, LTF, LYZ, PRF1, S100A12
MICE	BP	GO:0031640	killing of cells of another organism	5/59	41/5805	0.121951	11.9988	7.16111	5.17075e-05	0.0293274	0.0282071	5	GBP5, GZMB, GZMH, GZMM, PRF1
MICE	BP	GO:0002443	leukocyte mediated immunity	9/59	200/5805	0.045	4.42754	4.99824	0.000160986	0.0385561	0.0370832	9	BST2, CTSC, FCGR3A, GZMB, GZMM, PRF1, RFTN1, SH2D1B, TBX21
MICE	BP	GO:0002449	lymphocyte mediated immunity	8/59	149/5805	0.0536913	5.28268	5.36612	0.000114187	0.0328173	0.0315637	8	CTSC, FCGR3A, GZMB, GZMM, PRF1, RFTN1, SH2D1B, TBX21
HIIE	CC	GO:0031903	microbody membrane	18/1356	37/5946	0.486486	2.13322	3.75801	0.000482229	0.0258957	0.024213	18	ABCD3, ACOX1, ACSL1, ACSL4, ALDH3A2, CAT, GDAP1, HSD17B4, MAP2K2, MGST1, MPV17, PECR, PEX11B, PEX6, PXMP2, RAB8B, SLC27A2, TTC1
HIIE	CC	GO:0005778	peroxisomal membrane	18/1356	37/5946	0.486486	2.13322	3.75801	0.000482229	0.0258957	0.024213	18	ABCD3, ACOX1, ACSL1, ACSL4, ALDH3A2, CAT, GDAP1, HSD17B4, MAP2K2, MGST1, MPV17, PECR, PEX11B, PEX6, PXMP2, RAB8B, SLC27A2, TTC1
HIIE	CC	GO:0005766	primary lysosome	47/1356	134/5946	0.350746	1.53801	3.42355	0.000741808	0.0284536	0.0266047	47	ACLY, ACP3, ARSB, ATP11B, AZU1, B4GALT1, BPI, BST2, C3, CCT8, CPNE3, CTSC, CTSG, CYB5R3, DEFA3, DNAJC5, DPP7, ELANE, FUCA2, GCA, GDI2, GGH, GM2A, GNS, LAMP1, LAMP2, LPCAT1, LYZ, MAGT1, MAN2B1, MAPK1, MGST1, MPO, NCSTN, ORM2, PRTN3, RAP1B, RETN, RNASE2, RNASE3, STOM, TMEM30A, TOLLIP, TUBB, TXNDC5, VAT1, VCP
HIIE	CC	GO:0005839	proteasome core complex	12/1356	18/5946	0.666667	2.9233	4.4415	8.71186e-05	0.00668324	0.00624896	12	PSMA1, PSMA2, PSMA3, PSMA4, PSMA6, PSMA7, PSMB1, PSMB2, PSMB3, PSMB5, PSMB6, PSMB7
HIIE	CC	GO:0034774	secretory granule lumen	97/1356	273/5946	0.355311	1.55802	5.13012	7.03419e-07	0.00015255	0.000142637	97	A1BG, ACAA1, ACLY, ALAD, ALB, ALDOA, ARHGAP9, ARPC5, ARSB, AZU1, B2M, BPI, C1orf35, C3, CAMP, CAND1, CAT, CCT8, CDA, CFD, CFP, CTSC, CTSG, CTSZ, CYB5R3, CYRIB, DDX3X, DEFA3, DPP7, ECM1, ELANE, ERP44, FAM3C, FCN1, FN1, FUCA2, GCA, GDI2, GGH, GM2A, GNS, GPI, GSDMD, GSTP1, HP, HRG, ITIH3, ITIH4, KPNB1, LCN2, LGALS3BP, LTF, LYZ, MAN2B1, MAPK1, MMP8, MPO, OLA1, ORM1, ORM2, OSCAR, PAFAH1B2, PDGFA, PDGF…
HIIE	CC	GO:0030667	secretory granule membrane	69/1356	208/5946	0.331731	1.45462	3.62747	0.00032412	0.0217566	0.0203428	69	ACP3, ADAM10, ALDH3B1, ANO6, ANPEP, AP1M1, APLP2, ATP11A, ATP11B, ATP6V0A1, ATP6V1D, AZU1, B4GALT1, BSG, BST1, BST2, CD109, CD14, CD300A, CD36, CD46, CD47, CD55, CD93, COPB1, CPNE3, CR1, DGAT1, DNAJC5, HMOX2, HYAL3, ITGA2B, ITGAM, ITGAV, ITGB3, ITPR3, LAMP1, LAMP2, LILRA3, LPCAT1, MAGT1, MCEMP1, MGST1, MLEC, MOSPD2, NCSTN, PECAM1, PLD1, RAB10, RAB31, RAB3A, RAB4B, RAB7A, RAP1B, SIGLEC9, SIRPA, SI…
HIIE	CC	GO:0042581	specific granule	50/1356	118/5946	0.423729	1.85803	5.11663	1.41358e-06	0.000189774	0.000177442	50	ACAA1, ADAM10, ALDH3B1, ANO6, ANXA3, AP1M1, ATP11A, ATP6V1D, B2M, BPI, BST1, CAMP, CD36, CD47, CD93, CFP, CTSZ, DGAT1, DNAJC5, ELANE, ERP44, GGH, GSDMD, HMOX2, HP, ITGAM, ITGAV, KPNB1, LCN2, LILRA3, LTF, LYZ, MCEMP1, MLEC, MMP8, MOSPD2, ORM1, ORM2, OSCAR, PLD1, PTPN6, QSOX1, RETN, SLC27A2, SLC44A2, STOM, TMC6, TMEM30A, TOLLIP, TSPAN14
HIIE	CC	GO:0035580	specific granule lumen	23/1356	47/5946	0.489362	2.14583	4.28627	7.25201e-05	0.00649055	0.00606879	23	ACAA1, B2M, BPI, CAMP, CFP, CTSZ, ELANE, ERP44, GGH, GSDMD, HP, KPNB1, LCN2, LTF, LYZ, MMP8, ORM1, ORM2, OSCAR, PTPN6, QSOX1, RETN, TOLLIP
HIIE	CC	GO:0035579	specific granule membrane	26/1356	65/5946	0.4	1.75398	3.32194	0.0013476	0.0452287	0.0422897	26	ADAM10, ALDH3B1, ANO6, AP1M1, ATP11A, ATP6V1D, BST1, CD36, CD47, CD93, DGAT1, DNAJC5, HMOX2, ITGAM, ITGAV, LILRA3, MCEMP1, MLEC, MOSPD2, PLD1, SLC27A2, SLC44A2, STOM, TMC6, TMEM30A, TSPAN14
MICE	BP	GO:0002456	T cell mediated immunity	5/59	55/5805	0.0909091	8.94453	5.99822	0.000215319	0.0434812	0.0418202	5	CTSC, GZMM, PRF1, RFTN1, TBX21
HIIE	CC	GO:0031983	vesicle lumen	97/1356	274/5946	0.354015	1.55234	5.08759	8.52233e-07	0.00015255	0.000142637	97	A1BG, ACAA1, ACLY, ALAD, ALB, ALDOA, ARHGAP9, ARPC5, ARSB, AZU1, B2M, BPI, C1orf35, C3, CAMP, CAND1, CAT, CCT8, CDA, CFD, CFP, CTSC, CTSG, CTSZ, CYB5R3, CYRIB, DDX3X, DEFA3, DPP7, ECM1, ELANE, ERP44, FAM3C, FCN1, FN1, FUCA2, GCA, GDI2, GGH, GM2A, GNS, GPI, GSDMD, GSTP1, HP, HRG, ITIH3, ITIH4, KPNB1, LCN2, LGALS3BP, LTF, LYZ, MAN2B1, MAPK1, MMP8, MPO, OLA1, ORM1, ORM2, OSCAR, PAFAH1B2, PDGFA, PDGF…
HIIE	MF	GO:0001618	virus receptor activity	18/1349	34/5914	0.529412	2.32093	4.19877	0.000122782	0.0426055	0.0416814	18	ANPEP, BSG, CD46, CD55, CR1, F11R, IDE, ITGA2, ITGA5, ITGAV, ITGB1, ITGB3, ITGB7, LAMP1, NCAM1, PLSCR1, SLC3A2, SLC7A1
